# Premature adult mortality in India: What is the size of the matter?

**DOI:** 10.1101/2021.05.03.21256550

**Authors:** Chalapati Rao, Aashish Gupta, Mamta Gupta, Ajit Yadav

## Abstract

**Background:** Reducing adult mortality by 2030 is a key component of the United Nations Sustainable Development Goals (UNSDGs). Monitoring progress towards these goals requires timely and reliable information on deaths by age, sex, and cause. To estimate baseline measures for UNSDGs, this study aimed to use several different data sources to estimate subnational measures of premature adult mortality (between 30 and 70 years) for India in 2017.

**Methods:** Age-specific population and mortality data were accessed for India and its 21 larger states from the Civil Registration System and Sample Registration System for 2017, and the most recent National Family and Health Survey. Similar data on population and deaths were also procured from the Global Burden of Disease Study 2016 and the National Burden of Disease Estimates Study for 2017. Life table methods were used to estimate life expectancy and age-specific mortality at national and state level from each source. An additional set of life tables were estimated using an international two-parameter model life table system. Three indicators of premature adult mortality were derived by sex for each location and from each data source, for comparative analysis

**Results:** Marked variations in mortality estimates from different sources were noted for each state. Assuming the highest mortality level from all sources as the potentially true value, premature adult mortality was estimated to cause a national total of 2.6 million male and 1.8 million female deaths in 2017, with Bihar, Maharashtra, Tamil Nadu, Uttar Pradesh, and West Bengal accounting for half of these deaths. There was marked heterogeneity in risk of premature adult mortality, ranging from 351 per 1000 in Kerala to 558 per 1000 in Chhattisgarh among men, and from 198 per 1000 in Himachal Pradesh to 409 per 1000 in Assam among women.

**Conclusions:** Available data and estimates for mortality measurement in India are riddled with uncertainty. While the findings from this analysis may be useful for initial subnational health policy to address UNSDGs, more reliable empirical data is required for monitoring and evaluation. For this, strengthening death registration, improving methods for cause of death ascertainment, and establishment of robust mortality statistics programs are a priority.

**KEY MESSAGES:** *What is already known?:*

- Reliable measures of mortality at adult ages are required for evidence-based health policy, monitoring and evaluation of progress towards health-related UN SDGs.
- In the absence of reliable data from CRVS systems in many countries including India, these measures are largely derived from alternate data sources, data synthesis, or modelling methods.

*What are the new findings?:*

- This article presents a comparative analysis of measures of premature adult mortality from several data sources for India and its 21 larger states, examining their reliability and correspondence
- Following a conservative approach, the article proposes the maximum estimate of mortality between the ages of 30 and 70 years by sex for each location from any source as the potential baseline level of premature adult mortality around 2016-2017

*What do the new findings imply?:*

- Although each of the six data sources or estimation methods demonstrated some weaknesses, the adequate quality of data from the Civil Registration System (CRS) in several states suggests that through the implementation of strategic interventions, the CRS could be developed into a reliable data source for tracking progress towards the UNSDGs
