## Appendix 2 for "Premature adult mortality in India: What is the size of the matter?"

### Sheet: Uncertainty estimates
UNCERTAINTY ESTIMATES
location_code	Sex	lt_quantity_code	estimate_CRS	95pc_UI_CRS		estimate_GBD	95pc_UI_GBD		estimate_Modmatch	95pc_UI_Modmatch		estimate_NBE	95pc_UI_NBE		estimate_NFHS	95pc_UI_NFHS		estimate_SRS	95pc_UI_SRS
Andhra Pradesh	F	40q30	0.274	[0.25779-0.2896]		0.291	[0.27192-0.3099]		0.286	[0.27021-0.3022]		0.307	[0.28847-0.3254]		0.267	[0.25002-0.2841]		0.307	[0.29092-0.3236]
Assam	F	40q30	0.407	[0.38844-0.4256]		0.316	[0.29754-0.3354]		0.297	[0.28051-0.3135]		0.262	[0.24443-0.2795]		0.269	[0.25155-0.2858]		0.284	[0.26944-0.2995]
Bihar	F	40q30	0.158	[0.14291-0.1723]		0.289	[0.27184-0.3064]		0.304	[0.28720-0.3211]		0.295	[0.27636-0.3129]		0.317	[0.30107-0.3329]		0.287	[0.26781-0.3053]
Chhattisgarh	F	40q30	0.384	[0.36713-0.4005]		0.371	[0.35332-0.3889]		0.327	[0.30911-0.3454]		0.298	[0.28013-0.3154]		0.306	[0.28849-0.3243]		0.335	[0.31781-0.3521]
Gujarat	F	40q30	0.214	[0.19881-0.2287]		0.26	[0.24253-0.2768]		0.267	[0.25014-0.2834]		0.235	[0.21911-0.2511]		0.226	[0.20905-0.2420]		0.261	[0.24653-0.2745]
Haryana	F	40q30	0.347	[0.32658-0.3668]		0.3	[0.28179-0.3175]		0.259	[0.24496-0.2732]		0.254	[0.23693-0.2702]		0.246	[0.23176-0.2610]		0.255	[0.23715-0.2728]
Himachal Pradesh	F	40q30	0.166	[0.15228-0.1802]		0.181	[0.16597-0.1957]		0.192	[0.17788-0.2069]					0.173	[0.15818-0.1877]		0.189	[0.17262-0.2061]
INDIA	F	40q30	0.241	[0.22456-0.2576]		0.287	[0.26980-0.3035]		0.272	[0.25603-0.2879]		0.276	[0.25734-0.2949]		0.245	[0.22867-0.2614]		0.276	[0.25858-0.2943]
Jammu and Kashmir	F	40q30	0.188	[0.17249-0.2035]		0.236	[0.21778-0.2544]		0.251	[0.23475-0.2678]		0.192	[0.17500-0.2081]		0.272	[0.25652-0.2881]		0.22	[0.20196-0.2387]
Jharkhand	F	40q30	0.202	[0.18632-0.2177]		0.346	[0.32776-0.3648]		0.282	[0.26454-0.3004]		0.297	[0.27999-0.3132]		0.263	[0.24687-0.2798]		0.34	[0.32202-0.3572]
Karnataka	F	40q30	0.271	[0.25339-0.2884]		0.334	[0.31573-0.3518]		0.273	[0.25661-0.2897]		0.301	[0.28231-0.3205]		0.179	[0.16321-0.1938]		0.303	[0.28422-0.3218]
Kerala	F	40q30	0.175	[0.15878-0.1920]		0.195	[0.17890-0.2108]		0.177	[0.16132-0.1925]		0.191	[0.17364-0.2083]		0.133	[0.11932-0.1475]		0.18	[0.16486-0.1961]
Madhya Pradesh	F	40q30	0.277	[0.26055-0.2931]		0.283	[0.26465-0.3018]		0.271	[0.25613-0.2857]		0.267	[0.25201-0.2823]		0.249	[0.23095-0.2668]		0.262	[0.24597-0.2774]
Maharashtra	F	40q30	0.204	[0.18850-0.2192]		0.268	[0.25130-0.2847]		0.246	[0.22854-0.2627]		0.259	[0.24338-0.2754]		0.187	[0.17065-0.2035]		0.262	[0.24546-0.2781]
Odisha	F	40q30	0.315	[0.29673-0.3332]		0.291	[0.27448-0.3081]		0.291	[0.27250-0.3087]		0.272	[0.25544-0.2878]		0.293	[0.27651-0.3090]		0.298	[0.28081-0.3150]
Punjab	F	40q30	0.336	[0.31554-0.3572]		0.258	[0.24367-0.2717]		0.273	[0.25676-0.2887]		0.228	[0.21128-0.2442]		0.247	[0.23062-0.2638]		0.281	[0.26324-0.2986]
Rajasthan	F	40q30	0.242	[0.22332-0.2616]		0.274	[0.25745-0.2904]		0.251	[0.23282-0.2682]		0.242	[0.22616-0.2570]		0.199	[0.18413-0.2141]		0.244	[0.22706-0.2614]
Tamil Nadu	F	40q30	0.274	[0.25469-0.2926]		0.277	[0.26004-0.2944]		0.254	[0.23557-0.2732]		0.248	[0.23323-0.2635]		0.24	[0.22227-0.2575]		0.249	[0.23135-0.2664]
Telangana	F	40q30	0.268	[0.25047-0.2854]		0.25	[0.23297-0.2667]		0.259	[0.24221-0.2766]					0.244	[0.22768-0.2607]		0.297	[0.28202-0.3124]
Uttar Pradesh	F	40q30	0.176	[0.16049-0.1914]		0.335	[0.31540-0.3546]		0.331	[0.31534-0.3474]		0.338	[0.31906-0.3566]		0.276	[0.25885-0.2923]		0.317	[0.29992-0.3334]
Uttarakhand	F	40q30	0.115	[0.10282-0.1280]		0.252	[0.23406-0.2706]		0.284	[0.26390-0.3043]					0.223	[0.20695-0.2392]		0.287	[0.26851-0.3062]
West Bengal	F	40q30	0.252	[0.23444-0.2701]		0.281	[0.26189-0.3008]		0.274	[0.25831-0.2898]		0.276	[0.25674-0.2949]		0.289	[0.27095-0.3077]		0.285	[0.26781-0.3032]
Andhra Pradesh	F	45q15	0.151	[0.13610-0.1654]		0.139	[0.12645-0.1520]		0.148	[0.13256-0.1628]		0.147	[0.12963-0.1635]		0.129	[0.11366-0.1445]		0.147	[0.13370-0.1599]
Assam	F	45q15	0.152	[0.13789-0.1667]		0.16	[0.14457-0.1759]		0.157	[0.14138-0.1730]		0.124	[0.11126-0.1361]		0.133	[0.11848-0.1472]		0.157	[0.14201-0.1711]
Bihar	F	45q15	0.069	[0.05721-0.0800]		0.143	[0.12681-0.1582]		0.163	[0.14708-0.1798]		0.125	[0.11144-0.1385]		0.162	[0.14776-0.1771]		0.131	[0.11835-0.1438]
Chhattisgarh	F	45q15	0.167	[0.15102-0.1830]		0.202	[0.18456-0.2187]		0.183	[0.16619-0.2006]		0.141	[0.12695-0.1543]		0.173	[0.15834-0.1876]		0.183	[0.16743-0.1977]
Gujarat	F	45q15	0.111	[0.09859-0.1242]		0.145	[0.13096-0.1583]		0.133	[0.11861-0.1469]		0.114	[0.10015-0.1278]		0.107	[0.09366-0.1207]		0.12	[0.10714-0.1333]
Haryana	F	45q15	0.13	[0.11669-0.1442]		0.137	[0.12160-0.1519]		0.126	[0.11299-0.1400]		0.126	[0.11386-0.1373]		0.113	[0.10064-0.1257]		0.124	[0.10997-0.1371]
Himachal Pradesh	F	45q15	0.072	[0.06084-0.0828]		0.093	[0.08252-0.1031]		0.083	[0.07224-0.0941]					0.087	[0.07417-0.0998]		0.083	[0.07208-0.0936]
INDIA	F	45q15	0.109	[0.09548-0.1221]		0.147	[0.13222-0.1620]		0.137	[0.12387-0.1498]		0.13	[0.11706-0.1432]		0.122	[0.10917-0.1349]		0.137	[0.12157-0.1521]
Jammu and Kashmir	F	45q15	0.064	[0.05334-0.0748]		0.114	[0.10193-0.1270]		0.122	[0.10784-0.1361]		0.097	[0.08250-0.1118]		0.1	[0.08785-0.1119]		0.123	[0.10741-0.1379]
Jharkhand	F	45q15	0.082	[0.07159-0.0930]		0.174	[0.15745-0.1898]		0.145	[0.12822-0.1610]		0.139	[0.12303-0.1548]		0.12	[0.10615-0.1338]		0.148	[0.13390-0.1616]
Karnataka	F	45q15	0.13	[0.11489-0.1449]		0.176	[0.16109-0.1900]		0.138	[0.12363-0.1522]		0.143	[0.12817-0.1587]		0.092	[0.07980-0.1045]		0.138	[0.12276-0.1539]
Kerala	F	45q15	0.072	[0.06187-0.0822]		0.089	[0.07900-0.0997]		0.075	[0.06485-0.0860]		0.08	[0.06851-0.0914]		0.056	[0.04637-0.0663]		0.069	[0.05823-0.0790]
Madhya Pradesh	F	45q15	0.122	[0.10774-0.1370]		0.143	[0.13034-0.1561]		0.135	[0.12103-0.1483]		0.125	[0.11159-0.1392]		0.127	[0.11215-0.1422]		0.135	[0.12037-0.1500]
Maharashtra	F	45q15	0.104	[0.09302-0.1157]		0.136	[0.12300-0.1500]		0.118	[0.10502-0.1311]		0.124	[0.11095-0.1365]		0.089	[0.07500-0.1025]		0.118	[0.10475-0.1316]
Odisha	F	45q15	0.134	[0.11961-0.1479]		0.145	[0.13040-0.1601]		0.152	[0.13840-0.1652]		0.134	[0.12056-0.1476]		0.137	[0.12500-0.1494]		0.151	[0.13607-0.1649]
Punjab	F	45q15	0.133	[0.11896-0.1470]		0.137	[0.12461-0.1499]		0.137	[0.12555-0.1494]		0.121	[0.10923-0.1325]		0.113	[0.10091-0.1259]		0.137	[0.12278-0.1506]
Rajasthan	F	45q15	0.113	[0.09949-0.1264]		0.142	[0.12862-0.1563]		0.118	[0.10462-0.1317]		0.113	[0.10062-0.1254]		0.099	[0.08770-0.1099]		0.118	[0.10503-0.1316]
Tamil Nadu	F	45q15	0.125	[0.11020-0.1402]		0.14	[0.12515-0.1543]		0.124	[0.11066-0.1375]		0.116	[0.10457-0.1279]		0.114	[0.10110-0.1273]		0.108	[0.09467-0.1217]
Telangana	F	45q15	0.122	[0.10709-0.1363]		0.124	[0.11027-0.1386]		0.128	[0.11435-0.1410]					0.141	[0.12757-0.1550]		0.127	[0.11262-0.1405]
Uttar Pradesh	F	45q15	0.077	[0.06526-0.0891]		0.187	[0.17186-0.2013]		0.19	[0.17466-0.2049]		0.174	[0.15867-0.1888]		0.136	[0.12369-0.1474]		0.189	[0.17367-0.2043]
Uttarakhand	F	45q15	0.052	[0.04370-0.0606]		0.127	[0.11414-0.1401]		0.146	[0.13192-0.1607]					0.108	[0.09542-0.1214]		0.15	[0.13627-0.1640]
West Bengal	F	45q15	0.105	[0.09194-0.1181]		0.134	[0.11991-0.1482]		0.139	[0.12710-0.1500]		0.112	[0.10093-0.1238]		0.123	[0.10998-0.1364]		0.139	[0.12416-0.1535]
Andhra Pradesh	F	5q0	0.013	[0.01015-0.0162]		0.028	[0.02423-0.0315]		0.029	[0.02458-0.0335]		0.041	[0.03752-0.0454]		0.027	[0.02315-0.0310]		0.029	[0.02564-0.0330]
Assam	F	5q0	0.007	[0.00449-0.0091]		0.055	[0.04958-0.0610]		0.049	[0.04362-0.0546]		0.052	[0.04665-0.0570]		0.053	[0.04791-0.0586]		0.049	[0.04473-0.0538]
Bihar	F	5q0	0.005	[0.00251-0.0067]		0.055	[0.04863-0.0610]		0.053	[0.04801-0.0582]		0.043	[0.03844-0.0476]		0.053	[0.04773-0.0580]		0.04	[0.03542-0.0438]
Chhattisgarh	F	5q0	0.016	[0.01224-0.0189]		0.043	[0.03770-0.0485]		0.046	[0.04138-0.0508]		0.05	[0.04532-0.0548]		0.062	[0.05644-0.0680]		0.046	[0.04156-0.0507]
Gujarat	F	5q0	0.015	[0.01174-0.0178]		0.033	[0.02915-0.0371]		0.022	[0.01787-0.0262]		0.043	[0.03905-0.0476]		0.038	[0.03338-0.0432]		0.044	[0.03940-0.0483]
Haryana	F	5q0	0.004	[0.00220-0.0061]		0.038	[0.03314-0.0420]		0.045	[0.04082-0.0494]		0.044	[0.03930-0.0485]		0.041	[0.03688-0.0455]		0.045	[0.04032-0.0500]
Himachal Pradesh	F	5q0	0.01	[0.00734-0.0117]		0.028	[0.02454-0.0322]		0.024	[0.02053-0.0275]					0.031	[0.02689-0.0350]		0.024	[0.02092-0.0275]
INDIA	F	5q0	0.009	[0.00687-0.0119]		0.043	[0.03815-0.0476]		0.042	[0.03737-0.0468]		0.045	[0.04108-0.0485]		0.047	[0.04169-0.0532]		0.042	[0.03776-0.0466]
Jammu and Kashmir	F	5q0	0.018	[0.01509-0.0208]		0.036	[0.03253-0.0403]		0.029	[0.02507-0.0330]		0.034	[0.03045-0.0374]		0.035	[0.03082-0.0394]		0.029	[0.02534-0.0323]
Jharkhand	F	5q0	0.008	[0.00543-0.0103]		0.037	[0.03286-0.0411]		0.056	[0.05063-0.0616]		0.042	[0.03786-0.0457]		0.056	[0.05080-0.0608]		0.038	[0.03436-0.0421]
Karnataka	F	5q0	0.013	[0.00977-0.0159]		0.027	[0.02338-0.0298]		0.03	[0.02629-0.0338]		0.037	[0.03283-0.0404]		0.029	[0.02499-0.0325]		0.03	[0.02586-0.0337]
Kerala	F	5q0	0.007	[0.00521-0.0090]		0.011	[0.00862-0.0129]		0.013	[0.01023-0.0158]		0.012	[0.01012-0.0148]		0.006	[0.00380-0.0075]		0.013	[0.01032-0.0150]
Madhya Pradesh	F	5q0	0.01	[0.00753-0.0132]		0.045	[0.04020-0.0502]		0.058	[0.05344-0.0629]		0.065	[0.05896-0.0701]		0.062	[0.05622-0.0673]		0.058	[0.05307-0.0637]
Maharashtra	F	5q0	0.01	[0.00734-0.0119]		0.024	[0.02071-0.0279]		0.021	[0.01753-0.0245]		0.022	[0.01901-0.0252]		0.021	[0.01831-0.0245]		0.021	[0.01791-0.0240]
Odisha	F	5q0	0.018	[0.01427-0.0212]		0.045	[0.04002-0.0498]		0.042	[0.03741-0.0467]		0.054	[0.04876-0.0592]		0.046	[0.04231-0.0507]		0.043	[0.03792-0.0472]
Punjab	F	5q0	0.006	[0.00387-0.0076]		0.034	[0.02916-0.0384]		0.027	[0.02374-0.0303]		0.031	[0.02722-0.0344]		0.037	[0.03284-0.0410]		0.027	[0.02368-0.0308]
Rajasthan	F	5q0	0.007	[0.00471-0.0087]		0.051	[0.04568-0.0561]		0.057	[0.05170-0.0626]		0.056	[0.05164-0.0609]		0.05	[0.04427-0.0552]		0.057	[0.05284-0.0618]
Tamil Nadu	F	5q0	0.011	[0.00835-0.0133]		0.015	[0.01249-0.0180]		0.022	[0.01851-0.0255]		0.021	[0.01819-0.0244]		0.024	[0.02035-0.0282]		0.022	[0.01904-0.0250]
Telangana	F	5q0	0.012	[0.00977-0.0145]		0.023	[0.01987-0.0263]		0.033	[0.02889-0.0372]					0.04	[0.03676-0.0441]		0.034	[0.03028-0.0381]
Uttar Pradesh	F	5q0	0.006	[0.00356-0.0081]		0.064	[0.05857-0.0690]		0.07	[0.06329-0.0771]		0.064	[0.05827-0.0697]		0.082	[0.07566-0.0879]		0.07	[0.06536-0.0756]
Uttarakhand	F	5q0	0.005	[0.00328-0.0066]		0.029	[0.02430-0.0328]		0.049	[0.04389-0.0543]					0.049	[0.04413-0.0547]		0.026	[0.02242-0.0297]
West Bengal	F	5q0	0.011	[0.00867-0.0138]		0.03	[0.02649-0.0333]		0.029	[0.02498-0.0331]		0.028	[0.02397-0.0316]		0.024	[0.02070-0.0270]		0.029	[0.02460-0.0325]
Andhra Pradesh	F	e0	77.3	[76.64-78.05]		71.8	[71.21-72.32]		71.5	[70.74-72.20]		71	[70.20-71.71]		70.7	[69.90-71.45]		71.3	[70.68-71.92]
Assam	F	e0	80.3	[79.32-81.28]		67.7	[67.02-68.44]		68.9	[68.09-69.65]		70.5	[69.71-71.21]		69.4	[68.65-70.16]		68.9	[68.17-69.73]
Bihar	F	e0	79.7	[79.09-80.28]		68.6	[67.77-69.35]		68.1	[67.34-68.95]		69.1	[68.37-69.74]		66.2	[65.46-66.89]		69.4	[68.84-69.96]
Chhattisgarh	F	e0	74.7	[73.89-75.47]		68.4	[67.65-69.06]		67.8	[67.03-68.66]		68.1	[67.45-68.82]		66.1	[65.45-66.70]		67.3	[66.56-67.97]
Gujarat	F	e0	76.2	[75.64-76.80]		72.7	[71.99-73.35]		73.1	[72.44-73.77]		73.6	[72.81-74.33]		71.7	[70.94-72.37]		72.3	[71.57-72.95]
Haryana	F	e0	75.2	[74.57-75.84]		71.5	[70.85-72.23]		70.9	[70.27-71.59]		72.4	[71.61-73.10]		71.3	[70.70-71.93]		72.7	[71.93-73.50]
Himachal Pradesh	F	e0	80.1	[79.52-80.69]		77.1	[76.49-77.77]		76	[75.42-76.55]					74.4	[73.64-75.11]		76.7	[76.12-77.27]
INDIA	F	e0	77.9	[77.27-78.61]		70.3	[69.68-70.97]		70.7	[69.97-71.37]		70.6	[69.97-71.29]		69.6	[68.95-70.33]		71	[70.28-71.72]
Jammu and Kashmir	F	e0	85.9	[84.80-87.01]		74.6	[73.90-75.22]		72.9	[72.31-73.52]		81.7	[80.65-82.68]		71.5	[70.89-72.04]		78.2	[77.29-79.08]
Jharkhand	F	e0	77.6	[76.99-78.18]		68.8	[68.13-69.42]		68.8	[68.05-69.61]		69.8	[69.02-70.57]		69.2	[68.57-69.88]		68.7	[68.10-69.32]
Karnataka	F	e0	74.7	[73.96-75.36]		69.7	[69.01-70.35]		71.9	[71.22-72.57]		69.6	[68.90-70.29]		74.5	[73.84-75.19]		71.2	[70.46-71.91]
Kerala	F	e0	78.4	[77.95-78.92]		77.3	[76.79-77.87]		78.1	[77.53-78.61]		78.1	[77.49-78.79]		80.1	[79.48-80.62]		78.1	[77.59-78.60]
Madhya Pradesh	F	e0	78.6	[77.78-79.37]		68.7	[68.00-69.34]		69.2	[68.58-69.76]		67.9	[67.20-68.62]		68.4	[67.53-69.21]		69.2	[68.56-69.93]
Maharashtra	F	e0	78.3	[77.64-79.02]		73	[72.51-73.52]		74.1	[73.47-74.70]		73.6	[73.04-74.25]		74.3	[73.63-74.92]		73.9	[73.40-74.46]
Odisha	F	e0	72.8	[72.12-73.43]		70.1	[69.47-70.83]		69.9	[69.08-70.65]		70.1	[69.31-70.81]		67.8	[67.16-68.54]		70.7	[69.89-71.46]
Punjab	F	e0	76.1	[75.46-76.79]		73.9	[73.19-74.57]		72.3	[71.69-72.82]		75.4	[74.61-76.10]		71.6	[70.91-72.25]		73.8	[73.15-74.48]
Rajasthan	F	e0	76.7	[76.02-77.38]		70.8	[70.16-71.43]		70.2	[69.52-70.86]		71.3	[70.63-72.05]		71.9	[71.19-72.61]		71.6	[70.92-72.38]
Tamil Nadu	F	e0	75	[74.38-75.71]		72.8	[72.10-73.44]		73.6	[72.93-74.27]		74	[73.31-74.65]		72.3	[71.81-72.80]		74.2	[73.54-74.83]
Telangana	F	e0	81.5	[80.57-82.38]		74.3	[73.66-75.03]		72.1	[71.49-72.79]					69.8	[69.12-70.39]		70.5	[69.86-71.17]
Uttar Pradesh	F	e0	89.9	[88.58-91.22]		66.1	[65.42-66.80]		65.2	[64.38-65.97]		66.6	[65.89-67.29]		65.8	[65.01-66.50]		66.4	[65.60-67.26]
Uttarakhand	F	e0	84.8	[84.24-85.35]		72.8	[72.14-73.54]		69.4	[68.71-70.17]					70.5	[69.82-71.19]		72.9	[72.14-73.59]
West Bengal	F	e0	79.8	[79.02-80.53]		72.2	[71.60-72.84]		72	[71.33-72.61]		72.4	[71.77-72.98]		70.6	[69.99-71.19]		72.5	[71.81-73.13]
Andhra Pradesh	M	40q30	0.441	[0.42272-0.4585]		0.353	[0.33400-0.3718]		0.425	[0.40740-0.4430]		0.378	[0.35975-0.3959]		0.371	[0.35532-0.3872]		0.397	[0.37686-0.4165]
Assam	M	40q30	0.426	[0.40869-0.4437]		0.399	[0.38137-0.4165]		0.401	[0.38303-0.4192]		0.351	[0.33517-0.3676]		0.383	[0.36585-0.4003]		0.373	[0.35796-0.3888]
Bihar	M	40q30	0.229	[0.21024-0.2486]		0.291	[0.27274-0.3102]		0.379	[0.36227-0.3958]		0.298	[0.28014-0.3154]		0.336	[0.31814-0.3544]		0.29	[0.27366-0.3071]
Chhattisgarh	M	40q30	0.492	[0.47495-0.5096]		0.513	[0.49737-0.5292]		0.405	[0.38906-0.4213]		0.438	[0.42038-0.4561]		0.391	[0.37419-0.4085]		0.419	[0.40257-0.4346]
Gujarat	M	40q30	0.363	[0.34556-0.3797]		0.371	[0.35441-0.3883]		0.375	[0.35799-0.3912]		0.361	[0.34349-0.3785]		0.383	[0.36619-0.3991]		0.376	[0.35887-0.3926]
Haryana	M	40q30	0.471	[0.45262-0.4884]		0.392	[0.37218-0.4121]		0.405	[0.38585-0.4232]		0.391	[0.37184-0.4094]		0.37	[0.35117-0.3890]		0.4	[0.38229-0.4174]
Himachal Pradesh	M	40q30	0.292	[0.27303-0.3103]		0.378	[0.35765-0.3976]		0.327	[0.30634-0.3486]					0.337	[0.31780-0.3558]		0.34	[0.32432-0.3553]
INDIA	M	40q30	0.361	[0.34132-0.3805]		0.366	[0.34700-0.3846]		0.367	[0.35011-0.3832]		0.368	[0.34781-0.3886]		0.34	[0.32088-0.3590]		0.354	[0.33860-0.3691]
Jammu and Kashmir	M	40q30	0.241	[0.22434-0.2570]		0.286	[0.27088-0.3006]		0.315	[0.29893-0.3313]		0.289	[0.27415-0.3048]		0.285	[0.26938-0.3014]		0.29	[0.27261-0.3079]
Jharkhand	M	40q30	0.293	[0.27414-0.3110]		0.313	[0.29451-0.3307]		0.347	[0.32665-0.3667]		0.32	[0.30406-0.3352]		0.319	[0.30094-0.3365]		0.286	[0.26981-0.3030]
Karnataka	M	40q30	0.449	[0.43221-0.4657]		0.414	[0.39468-0.4331]		0.421	[0.40430-0.4381]		0.405	[0.38753-0.4223]		0.298	[0.27943-0.3162]		0.365	[0.34667-0.3836]
Kerala	M	40q30	0.341	[0.32331-0.3594]		0.333	[0.31887-0.3471]		0.335	[0.31615-0.3533]		0.331	[0.31210-0.3503]		0.267	[0.25098-0.2830]		0.313	[0.29537-0.3307]
Madhya Pradesh	M	40q30	0.395	[0.37657-0.4131]		0.382	[0.36440-0.3999]		0.376	[0.36100-0.3918]		0.4	[0.38078-0.4186]		0.343	[0.32512-0.3610]		0.344	[0.32526-0.3624]
Maharashtra	M	40q30	0.315	[0.29634-0.3333]		0.334	[0.31843-0.3502]		0.34	[0.32155-0.3583]		0.336	[0.31802-0.3537]		0.298	[0.28135-0.3156]		0.326	[0.30916-0.3433]
Odisha	M	40q30	0.417	[0.39996-0.4338]		0.347	[0.32793-0.3667]		0.373	[0.35595-0.3907]		0.357	[0.33924-0.3749]		0.33	[0.31107-0.3480]		0.354	[0.33663-0.3713]
Punjab	M	40q30	0.455	[0.43720-0.4722]		0.329	[0.31074-0.3476]		0.421	[0.40342-0.4380]		0.334	[0.31530-0.3534]		0.311	[0.29456-0.3275]		0.411	[0.39080-0.4306]
Rajasthan	M	40q30	0.458	[0.44026-0.4748]		0.412	[0.39470-0.4291]		0.416	[0.39795-0.4345]		0.419	[0.40279-0.4352]		0.307	[0.29060-0.3233]		0.397	[0.37777-0.4153]
Tamil Nadu	M	40q30	0.412	[0.39397-0.4294]		0.382	[0.36425-0.4005]		0.419	[0.40170-0.4360]		0.365	[0.34796-0.3828]		0.352	[0.33149-0.3728]		0.348	[0.32995-0.3656]
Telangana	M	40q30	0.358	[0.33946-0.3757]		0.33	[0.31020-0.3489]		0.371	[0.34979-0.3917]					0.421	[0.40294-0.4386]		0.359	[0.34056-0.3778]
Uttar Pradesh	M	40q30	0.263	[0.24598-0.2802]		0.41	[0.39360-0.4264]		0.408	[0.39031-0.4262]		0.431	[0.41323-0.4482]		0.347	[0.33033-0.3638]		0.408	[0.39115-0.4249]
Uttarakhand	M	40q30	0.216	[0.20005-0.2324]		0.424	[0.40655-0.4422]		0.408	[0.39166-0.4253]					0.378	[0.35980-0.3957]		0.441	[0.42495-0.4570]
West Bengal	M	40q30	0.325	[0.30138-0.3488]		0.342	[0.32602-0.3571]		0.312	[0.29570-0.3288]		0.328	[0.31038-0.3448]		0.351	[0.33512-0.3672]		0.307	[0.29050-0.3242]
Andhra Pradesh	M	45q15	0.252	[0.23416-0.2704]		0.198	[0.18267-0.2138]		0.245	[0.22868-0.2609]		0.218	[0.20075-0.2351]		0.235	[0.21898-0.2508]		0.221	[0.20463-0.2369]
Assam	M	45q15	0.176	[0.15938-0.1922]		0.223	[0.20876-0.2370]		0.224	[0.20754-0.2411]		0.202	[0.18844-0.2147]		0.206	[0.19097-0.2206]		0.224	[0.20985-0.2389]
Bihar	M	45q15	0.106	[0.09224-0.1197]		0.143	[0.12616-0.1596]		0.209	[0.19223-0.2258]		0.143	[0.12931-0.1577]		0.208	[0.19054-0.2251]		0.154	[0.13939-0.1677]
Chhattisgarh	M	45q15	0.235	[0.21663-0.2533]		0.273	[0.25762-0.2889]		0.233	[0.21655-0.2504]		0.241	[0.22439-0.2571]		0.218	[0.20269-0.2334]		0.234	[0.21851-0.2493]
Gujarat	M	45q15	0.209	[0.19177-0.2253]		0.207	[0.19255-0.2222]		0.202	[0.18724-0.2175]		0.205	[0.19066-0.2195]		0.227	[0.21167-0.2432]		0.203	[0.18827-0.2187]
Haryana	M	45q15	0.194	[0.17890-0.2098]		0.219	[0.20062-0.2370]		0.227	[0.21177-0.2424]		0.231	[0.21629-0.2451]		0.208	[0.19106-0.2240]		0.225	[0.20877-0.2416]
Himachal Pradesh	M	45q15	0.163	[0.14675-0.1794]		0.198	[0.18142-0.2149]		0.161	[0.14490-0.1774]					0.21	[0.19360-0.2262]		0.162	[0.14481-0.1795]
INDIA	M	45q15	0.179	[0.16317-0.1950]		0.201	[0.18503-0.2169]		0.194	[0.18104-0.2074]		0.203	[0.18639-0.2186]		0.199	[0.18447-0.2131]		0.194	[0.17990-0.2085]
Jammu and Kashmir	M	45q15	0.067	[0.05543-0.0783]		0.16	[0.14629-0.1735]		0.152	[0.13805-0.1661]		0.152	[0.13726-0.1662]		0.14	[0.12642-0.1545]		0.154	[0.13821-0.1689]
Jharkhand	M	45q15	0.136	[0.12262-0.1499]		0.16	[0.14627-0.1746]		0.179	[0.16255-0.1947]		0.17	[0.15561-0.1835]		0.18	[0.16252-0.1984]		0.164	[0.14970-0.1783]
Karnataka	M	45q15	0.243	[0.22645-0.2602]		0.238	[0.22066-0.2547]		0.239	[0.22251-0.2562]		0.232	[0.21419-0.2498]		0.185	[0.17174-0.1985]		0.204	[0.18756-0.2210]
Kerala	M	45q15	0.161	[0.14565-0.1758]		0.159	[0.14382-0.1733]		0.159	[0.14287-0.1751]		0.17	[0.15600-0.1830]		0.141	[0.12685-0.1554]		0.135	[0.12069-0.1488]
Madhya Pradesh	M	45q15	0.187	[0.17068-0.2025]		0.226	[0.20890-0.2430]		0.206	[0.19134-0.2209]		0.229	[0.21129-0.2463]		0.193	[0.17882-0.2069]		0.205	[0.18950-0.2200]
Maharashtra	M	45q15	0.161	[0.14716-0.1748]		0.185	[0.16954-0.1998]		0.167	[0.15387-0.1792]		0.188	[0.17107-0.2042]		0.176	[0.16033-0.1923]		0.167	[0.15251-0.1814]
Odisha	M	45q15	0.206	[0.18883-0.2227]		0.186	[0.17051-0.2008]		0.201	[0.18527-0.2169]		0.194	[0.17792-0.2105]		0.215	[0.19737-0.2322]		0.192	[0.17502-0.2081]
Punjab	M	45q15	0.196	[0.17895-0.2129]		0.197	[0.17981-0.2137]		0.234	[0.21794-0.2504]		0.202	[0.18374-0.2197]		0.186	[0.17191-0.2003]		0.236	[0.21925-0.2536]
Rajasthan	M	45q15	0.254	[0.23809-0.2705]		0.233	[0.21644-0.2506]		0.242	[0.22579-0.2589]		0.234	[0.21787-0.2499]		0.185	[0.16945-0.2004]		0.217	[0.19922-0.2348]
Tamil Nadu	M	45q15	0.235	[0.21895-0.2515]		0.213	[0.19699-0.2297]		0.232	[0.21596-0.2476]		0.2	[0.18434-0.2163]		0.201	[0.18346-0.2189]		0.195	[0.17966-0.2109]
Telangana	M	45q15	0.164	[0.14726-0.1800]		0.179	[0.16322-0.1949]		0.196	[0.17909-0.2130]					0.294	[0.27752-0.3112]		0.197	[0.17971-0.2135]
Uttar Pradesh	M	45q15	0.119	[0.10544-0.1333]		0.236	[0.21917-0.2523]		0.238	[0.22058-0.2546]		0.244	[0.22716-0.2618]		0.199	[0.18433-0.2146]		0.241	[0.22279-0.2593]
Uttarakhand	M	45q15	0.108	[0.09505-0.1219]		0.229	[0.21434-0.2440]		0.237	[0.22110-0.2520]					0.234	[0.21781-0.2506]		0.243	[0.22614-0.2589]
West Bengal	M	45q15	0.141	[0.12473-0.1564]		0.17	[0.15464-0.1844]		0.149	[0.13754-0.1605]		0.162	[0.14751-0.1762]		0.167	[0.15216-0.1827]		0.149	[0.13604-0.1621]
Andhra Pradesh	M	5q0	0.016	[0.01254-0.0190]		0.029	[0.02549-0.0324]		0.034	[0.02964-0.0384]		0.041	[0.03673-0.0456]		0.045	[0.04133-0.0492]		0.034	[0.02970-0.0383]
Assam	M	5q0	0.008	[0.00566-0.0100]		0.054	[0.04826-0.0589]		0.038	[0.03377-0.0423]		0.045	[0.04003-0.0494]		0.061	[0.05620-0.0657]		0.038	[0.03394-0.0423]
Bihar	M	5q0	0.005	[0.00318-0.0069]		0.047	[0.04139-0.0519]		0.061	[0.05567-0.0666]		0.042	[0.03721-0.0463]		0.061	[0.05692-0.0660]		0.034	[0.03038-0.0384]
Chhattisgarh	M	5q0	0.021	[0.01767-0.0245]		0.042	[0.03793-0.0464]		0.055	[0.04917-0.0610]		0.047	[0.04216-0.0517]		0.069	[0.06332-0.0743]		0.055	[0.04875-0.0608]
Gujarat	M	5q0	0.017	[0.01370-0.0199]		0.032	[0.02840-0.0365]		0.045	[0.04033-0.0498]		0.045	[0.04037-0.0494]		0.048	[0.04373-0.0527]		0.045	[0.04098-0.0490]
Haryana	M	5q0	0.004	[0.00240-0.0059]		0.032	[0.02878-0.0352]		0.037	[0.03235-0.0417]		0.042	[0.03799-0.0461]		0.035	[0.03139-0.0386]		0.037	[0.03237-0.0413]
Himachal Pradesh	M	5q0	0.011	[0.00794-0.0136]		0.031	[0.02696-0.0344]		0.031	[0.02697-0.0351]					0.043	[0.03911-0.0476]		0.031	[0.02781-0.0351]
INDIA	M	5q0	0.011	[0.00784-0.0138]		0.039	[0.03469-0.0439]		0.039	[0.03436-0.0437]		0.043	[0.03822-0.0471]		0.051	[0.04631-0.0560]		0.039	[0.03523-0.0435]
Jammu and Kashmir	M	5q0	0.014	[0.01131-0.0169]		0.033	[0.02902-0.0363]		0.033	[0.02901-0.0371]		0.034	[0.02986-0.0374]		0.042	[0.03776-0.0468]		0.032	[0.02925-0.0357]
Jharkhand	M	5q0	0.009	[0.00595-0.0114]		0.035	[0.03038-0.0389]		0.051	[0.04605-0.0561]		0.038	[0.03316-0.0426]		0.051	[0.04613-0.0554]		0.032	[0.02828-0.0365]
Karnataka	M	5q0	0.016	[0.01262-0.0192]		0.029	[0.02534-0.0325]		0.031	[0.02652-0.0355]		0.033	[0.02863-0.0365]		0.036	[0.03284-0.0401]		0.031	[0.02768-0.0348]
Kerala	M	5q0	0.008	[0.00594-0.0107]		0.011	[0.00826-0.0130]		0.013	[0.01028-0.0157]		0.011	[0.00806-0.0134]		0.01	[0.00759-0.0129]		0.013	[0.01047-0.0163]
Madhya Pradesh	M	5q0	0.011	[0.00836-0.0146]		0.043	[0.03845-0.0476]		0.058	[0.05248-0.0637]		0.066	[0.06049-0.0714]		0.066	[0.06135-0.0714]		0.058	[0.05240-0.0635]
Maharashtra	M	5q0	0.011	[0.00842-0.0140]		0.024	[0.01996-0.0274]		0.019	[0.01605-0.0220]		0.021	[0.01782-0.0240]		0.032	[0.02802-0.0351]		0.019	[0.01624-0.0222]
Odisha	M	5q0	0.023	[0.01985-0.0270]		0.051	[0.04613-0.0557]		0.044	[0.03892-0.0492]		0.056	[0.05130-0.0614]		0.049	[0.04449-0.0537]		0.044	[0.03911-0.0483]
Punjab	M	5q0	0.006	[0.00361-0.0086]		0.03	[0.02601-0.0333]		0.024	[0.02056-0.0275]		0.026	[0.02338-0.0295]		0.029	[0.02504-0.0332]		0.024	[0.02024-0.0269]
Rajasthan	M	5q0	0.009	[0.00635-0.0107]		0.044	[0.03886-0.0485]		0.048	[0.04281-0.0533]		0.051	[0.04594-0.0556]		0.055	[0.04998-0.0594]		0.048	[0.04351-0.0525]
Tamil Nadu	M	5q0	0.012	[0.00942-0.0143]		0.015	[0.01301-0.0178]		0.023	[0.01938-0.0267]		0.021	[0.01744-0.0241]		0.034	[0.02937-0.0386]		0.023	[0.01931-0.0261]
Telangana	M	5q0	0.011	[0.00881-0.0141]		0.024	[0.02054-0.0266]		0.033	[0.02901-0.0371]					0.029	[0.02583-0.0330]		0.033	[0.02834-0.0369]
Uttar Pradesh	M	5q0	0.006	[0.00399-0.0083]		0.054	[0.04831-0.0597]		0.059	[0.05354-0.0647]		0.059	[0.05408-0.0635]		0.077	[0.07097-0.0827]		0.059	[0.05494-0.0639]
Uttarakhand	M	5q0	0.005	[0.00346-0.0069]		0.028	[0.02424-0.0318]		0.054	[0.04879-0.0594]					0.054	[0.04962-0.0589]		0.031	[0.02709-0.0344]
West Bengal	M	5q0	0.014	[0.01126-0.0158]		0.031	[0.02676-0.0346]		0.026	[0.02239-0.0297]		0.027	[0.02348-0.0310]		0.039	[0.03430-0.0439]		0.026	[0.02257-0.0293]
Andhra Pradesh	M	e0	68.9	[68.15-69.68]		69.1	[68.51-69.75]		65.5	[64.80-66.17]		67.9	[67.08-68.68]		64.2	[63.50-64.85]		68.2	[67.55-68.87]
Assam	M	e0	77.7	[76.75-78.62]		65.7	[64.88-66.44]		66	[65.30-66.73]		68.4	[67.72-69.16]		65.2	[64.45-65.96]		67.2	[66.58-67.83]
Bihar	M	e0	77.1	[76.54-77.72]		69.8	[69.10-70.49]		64.7	[63.89-65.44]		69.6	[68.97-70.19]		63.9	[63.13-64.57]		69.5	[68.91-70.13]
Chhattisgarh	M	e0	68.5	[67.64-69.28]		62.1	[61.60-62.68]		64.1	[63.35-64.84]		63.8	[63.07-64.47]		62.8	[62.15-63.54]		63.3	[62.53-64.09]
Gujarat	M	e0	69.7	[69.01-70.44]		69.1	[68.45-69.71]		66.4	[65.71-67.06]		67.8	[67.04-68.46]		65.6	[64.92-66.31]		67.4	[66.84-68.02]
Haryana	M	e0	70.2	[69.60-70.80]		68.3	[67.60-68.96]		66	[65.36-66.61]		67.2	[66.48-67.99]		67.1	[66.38-67.79]		67.8	[67.09-68.44]
Himachal Pradesh	M	e0	74.2	[73.52-74.87]		68.4	[67.66-69.18]		69.7	[68.91-70.43]					68.5	[67.71-69.23]		70.9	[70.27-71.54]
INDIA	M	e0	72.5	[71.80-73.24]		68	[67.22-68.71]		67.3	[66.76-67.85]		67.4	[66.73-68.10]		66	[65.30-66.69]		68.3	[67.69-68.94]
Jammu and Kashmir	M	e0	79.2	[78.60-79.85]		72	[71.44-72.60]		70	[69.35-70.57]		73.5	[72.79-74.17]		69.5	[68.88-70.09]		74.2	[73.41-74.95]
Jharkhand	M	e0	74.5	[73.85-75.12]		70	[69.36-70.70]		67	[66.21-67.74]		69.3	[68.59-70.10]		66.6	[65.83-67.41]		70.3	[69.61-70.95]
Karnataka	M	e0	67.6	[66.90-68.26]		66.5	[65.80-67.24]		66	[65.27-66.72]		66.3	[65.62-66.99]		69	[68.43-69.65]		67.6	[66.88-68.33]
Kerala	M	e0	72.1	[71.43-72.67]		71.6	[71.09-72.06]		71.5	[70.78-72.19]		72.1	[71.48-72.74]		73.5	[72.76-74.16]		72.6	[71.99-73.13]
Madhya Pradesh	M	e0	71.6	[70.84-72.28]		66.4	[65.71-67.02]		65.1	[64.29-65.83]		63.4	[62.66-64.07]		64.3	[63.62-64.93]		65.5	[64.76-66.28]
Maharashtra	M	e0	73.8	[73.14-74.37]		71	[70.33-71.58]		70.5	[69.95-71.09]		71.1	[70.41-71.84]		69.4	[68.75-70.05]		71.8	[71.29-72.41]
Odisha	M	e0	68.3	[67.63-68.91]		67.2	[66.53-67.94]		66.5	[65.83-67.23]		66.6	[65.96-67.29]		65.9	[65.04-66.67]		68.5	[67.78-69.14]
Punjab	M	e0	71.2	[70.45-71.88]		71.3	[70.60-72.09]		66.9	[66.25-67.49]		71.5	[70.60-72.36]		69.6	[68.99-70.29]		69.4	[68.72-70.15]
Rajasthan	M	e0	67.8	[67.16-68.36]		66.1	[65.38-66.83]		64.3	[63.57-65.08]		64.8	[64.09-65.52]		66.8	[66.04-67.62]		66.5	[65.79-67.30]
Tamil Nadu	M	e0	69.1	[68.46-69.77]		69.3	[68.61-69.96]		67.1	[66.48-67.66]		69.4	[68.74-70.02]		67.8	[67.08-68.56]		70.2	[69.52-70.93]
Telangana	M	e0	75.2	[74.42-75.94]		71.2	[70.57-71.88]		67.8	[67.11-68.42]					64.4	[63.71-65.04]		68.1	[67.42-68.85]
Uttar Pradesh	M	e0	81.9	[81.06-82.81]		65.2	[64.55-65.93]		63.6	[62.77-64.36]		64.2	[63.46-64.88]		63.4	[62.58-64.15]		65.2	[64.55-65.91]
Uttarakhand	M	e0	80	[79.25-80.67]		67	[66.35-67.57]		64	[63.33-64.76]					64.8	[64.06-65.47]		66.5	[65.90-67.18]
West Bengal	M	e0	75.5	[74.76-76.33]		69.8	[69.18-70.32]		70.8	[70.10-71.47]		70.5	[69.73-71.18]		68.3	[67.71-68.92]		71.2	[70.52-71.80]
