## Appendix 5 for "Premature adult mortality in India: What is the size of the matter?"

### Sheet: Appx 2A
Appendix 2A: Estimated total population ('00,000s) and total deaths ('000s) between ages 30 and 70 years from different data sources for India and states, 2017
Location	MALES												FEMALES
	CRS			GBD			MODMATCH			NBE			CRS			GBD			MODMATCH			NBE
	Pop	Deaths		Pop	Deaths		Pop	Deaths		Pop	Deaths		Pop	Deaths		Pop	Deaths		Pop	Deaths		Pop	Deaths
India	2682.13	2181.86		2804.59	2487.25		2682.13	2343.83		2869.77	2609.44		2625.35	1293.55		2725.4	1801.85		2625.35	1612.74		2731.55	1699.08				1.06213e+06
Andhra	116.635	134.742		121.186	105.003		116.635	130.165		NA	NA		120.934	76.718		125.615	84.8216		120.934	81.518		NA	NA
Assam	68.2215	57.396		70.5895	65.8426		68.2215	64.9487		71.7046	58.9152		65.4014	49.681		67.1962	44.2498		65.4014	41.8455		66.5642	35.7965
Bihar	199.626	92.76		214.317	141.994		199.626	191.885		217.442	150.45		192.442	57.041		200.818	134.727		192.442	138.293		198.717	132.38
Chhattisgarh	54.8312	64.009		58.7125	78.5182		54.8312	56.426		59.2864	63.2748		55.0376	45.975		58.044	52.5709		55.0376	44.0906		57.7808	39.0677
Gujarat	145.066	123.415		149.681	129.928		145.066	128.538		152.694	128.388		136.366	61.1641		141.143	83.3639		136.366	78.9565		141.287	70.1649
Haryana	57.9381	58.605		59.091	56.757		57.9381	56.9205		62.714	62.693		54.3563	38.738		55.7703	37.3251		54.3563	31.1977		57.8991	33.689
Himachal	16.2281	10.795		17.24	16.2312		16.2281	12.274		NA	NA		16.5619	5.455		17.4714	6.80816		16.5619	6.5675		NA	NA
Jammu and Kashmir	26.9563	10.6298		28.286	17.3389		26.9563	17.6058		28.7844	17.9048		24.1109	7.73492		24.7819	11.8289		24.1109	12.4389		25.2646	9.76793
Jharkhand	68.3528	41.593		72.5959	50.7074		68.3528	55.2852		72.3761	54.7406		66.1223	26.1116		68.4228	55.8627		66.1223	42.9971		68.115	47.4158
Karnataka	144.726	166.007		149.799	155.939		144.726	154.532		155.753	165.005		144.075	84.369		148.595	116.199		144.075	88.1147		151.468	108.194
Kerala	79.5343	69.776		82.1301	71.6475		79.5343	68.2842		87.6514	73.6313		91.658	35.109		94.7186	43.0944		91.658	36.0604		98.5286	39.6844
Madhya Pradesh	154.236	131.202		161.633	150.101		154.236	140.062		165.618	163.665		147.202	81.695		154.675	98.6195		147.202	88.7011		154.197	90.1241
Maharashtra	270.696	187.239		277.158	217.64		270.696	201.38		286.025	227.337		257.432	110.765		266.564	161.199		257.432	137.17		269.403	154.039
Odisha	92.49	96.395		102.604	90.876		92.49	88.0049		104.043	93.6923		95.2325	65.657		100.292	69.5222		95.2325	65.4674		99.3368	62.2042
Punjab	66.4686	70.65		69.8423	58.9401		66.4686	71.343		71.4058	61.9111		64.0706	46.4795		67.9851	41.8055		64.0706	39.947		67.8952	36.0257
Rajasthan	137.802	152.144		144.845	143.163		137.802	145.852		147.638	152.174		135.765	67.4643		141.039	85.3911		135.765	73.8464		140.676	73.1597
Tamil Nadu	179.657	193.854		194.021	185.478		179.657	197.323		200.639	178.642		185.707	111.198		198.091	125.722		185.707	106.195		200.138	108.695
Telangana	79.7575	59.8986		83.8215	62.7442		79.7575	68.2904		NA	NA		81.5722	46.1854		85.0859	46.5407		81.5722	46.5133		NA	NA
Uttar Pradesh	385.631	206.663		404.711	422.821		385.631	413.026		408.777	467.565		372.703	126.364		386.56	321.551		372.703	314.672		382.406	320.111
Uttarakhand	21.1921	9.614		22.5009	23.5343		21.1921	23.0118		NA	NA		21.5912	4.781		22.6451	12.8111		21.5912	14.4977		NA	NA
West Bengal	220.003	152.211		232.398	181.86		220.003	151.314		238.136	177.853		208.455	103.072		217.6	130.941		208.455	124.746		219.556	120.096

### Sheet: Appx 2B
Appendix 2B: Estimated population cohort aged 30 years in 2017, risk of dying between 30 and 70 years/1000 in 2017, and expected deaths in cohort during 2017-2057 according to various sources
	CRS							GBD							MODMATCH							NBE
Location	Mpop 30y	M40q30	MExpDths	Fpop 30y	F40q30	FExpDths		Mpop 30y	M40q30	MExpDths	Fpop 30y	F40q30	FExpDths		Mpop 30y	M40q30	MExpDths	Fpop 30y	F40q30	FExpDths		Mpop 30y	M40q30	MExpDths	Fpop 30y	F40q30	FExpDths
India	1.03396e+07	373.19	3.85865e+06	1.00452e+07	247.46	2.48578e+06		1.12662e+07	389.894	4.39264e+06	1.0717e+07	306.442	3.28414e+06		1.03396e+07	393.515	4.0688e+06	1.00452e+07	289.744	2.91052e+06		1.15342e+07	396.327	4.57133e+06	1.06846e+07	297.179	3.17524e+06
Andhra	433663	459.497	199267	447576	282.631	126499		464787	369.767	171863	470001	303.354	142577		433663	456.668	198040	447576	Esti	#VALUE!		NA	NA	NA	NA	NA	NA
Assam	268776	440.443	118381	277004	417.152	115553		296086	433.506	128355	296738	343.924	102055		268776	431.889	116081	277004	320.532	88788.6		298362	379.987	113374	298715	284.844	85087.3
Bihar	763193	234.639	179074	761566	160.375	122136		874604	313.395	274096	844123	315.141	266018		763193	418.913	319711	761566	330.34	251576		918294	318.33	292321	804818	316.111	254412
Chhattisgarh	212336	520.593	110541	208703	401.846	83866.7		249985	558.489	139614	235653	396.243	93376.1		212336	446.586	94826.2	208703	353.856	73850.9		257952	478.14	123337	238970	324.583	77565.8
Gujarat	571954	378.96	216748	514986	221.293	113963		622045	390.63	242989	552446	273.433	151057		571954	405.531	231945	514986	267.01	137507		651506	389.47	253742	551665	252.093	139071
Haryana	242551	484.017	117399	217139	354.681	77014.9		251285	414.736	104217	228421	317.168	72447.8		242551	435.176	105552	217139	276.35	60006.3		255790	421.082	107709	216405	273.092	59098.5
Himachal	59213.4	301.352	17844.1	60023	170.176	10214.5		62825.4	399.521	25100.1	63410	188.739	11967.9		59213.4	346.297	20505.5	60023	198.844	11935.2		NA	NA	NA	NA	NA	NA
Jammu and Kashmir	109848	245.99	27021.5	98349.9	192.888	18970.6		123800	300.153	37158.9	103235	249.156	25721.5		109848	333.579	36643	98349.9	262.871	25853.3		125930	305.4	38459	107785	201.957	21767.9
Jharkhand	268050	302.067	80969.1	263014	206.551	54325.8		316640	332.315	105224	290797	368.591	107185		268050	376.471	100913	263014	306.513	80617.2		295071	342.604	101093	271028	318.323	86274.4
Karnataka	567071	468.692	265782	555600	280.116	155632		617424	438.341	270642	599468	352.839	211516		567071	450.167	255276	555600	286.892	159397		635641	433.01	275239	576196	321.256	185107
Kerala	241881	350.763	84843.1	275589	177.958	49043.2		239021	341.757	81687.3	272183	198.889	54134.2		241881	345.298	83521	275589	180.459	49732.5		256843	340.698	87505.8	300379	195.539	58735.9
Madhya Pradesh	614206	413.678	254083	575052	286.456	164727		661231	412.096	272491	612593	306.129	187532		614206	414.257	254439	575052	293.91	169013		710195	448.043	318198	638544	296.939	189609
Maharashtra	1.07133e+06	324.973	348153	979439	209.876	205560		1.12937e+06	348.625	393727	1.04081e+06	278.811	290190		1.07133e+06	354.065	379319	979439	254.371	249140		1.12215e+06	352.084	395090	1.03533e+06	271.177	280758
Odisha	326600	441.093	144061	355235	328.516	116700		387772	377.164	146254	382759	313.275	119909		326600	403.621	131823	355235	310.577	110328		398873	392.672	156626	416618	297.599	123985
Punjab	257330	469.156	120728	240265	345.233	82947.2		276013	346.714	95697.7	259691	271.535	70515.2		257330	444.756	114449	240265	285.385	68568		282377	353.715	99881	262482	240.41	63103.3
Rajasthan	562836	473.665	266596	537740	247.627	133159		617142	441.1	272221	570943	293.259	167434		562836	455.4	256315	537740	270.347	145376		642889	456.222	293300	577360	262.329	151458
Tamil Nadu	623897	428.351	267247	651548	281.571	183457		691460	397.978	275185	695117	287.307	199712		623897	441.977	275748	651548	264.003	172010		750955	383.428	287937	732184	259.253	189821
Telangana	317656	369.982	117527	326774	276.522	90360.1		357779	343.592	122930	360113	259.668	93509.8		317656	394.955	125460	326774	272.938	89189.1		NA	NA	NA	NA	NA	NA
Uttar Pradesh	1.54048e+06	269.099	414542	1.46481e+06	179.241	262553		1.66927e+06	444.032	741209	1.56682e+06	369.631	579144		1.54048e+06	452.583	697196	1.46481e+06	370.197	542266		1.75835e+06	471.32	828747	1.51221e+06	373.492	564799
Uttarakhand	83422.3	219.282	18293	84735.2	116.718	9890.15		93505.9	449.081	41991.7	91059.8	263.368	23982.3		83422.3	449.915	37533	84735.2	305.821	25913.8		NA	NA	NA	NA	NA	NA
West Bengal	798413	333.765	266482	784930	257.707	202282		893303	359.465	321111	832925	294.767	245519		798413	327.589	261552	784930	287.51	225675		849055	344.366	292385	832148	289.963	241293
